# High Resolution analysis of Transmission Dynamics of Sars-Cov-2 in Two Major Hospital Outbreaks in South Africa Leveraging Intrahost Diversity

**DOI:** 10.1101/2020.11.15.20231993

**Authors:** San Emmanuel James, Sinaye Ngcapu, Aquillah M Kanzi, Houriiyah Tegally, Vagner Fonseca, Jennifer Giandhari, Eduan Wilkinson, Benjamin Chimukangara, Sureshnee Pillay, Lavanya Singh, Maryam Fish, Inbal Gazy, Khulekani Khanyile, Richard Lessells, Tulio de Oliveira

**Author notes:** **Correspondence:** Tulio de Oliveira ( and). **Authors contributed equally:** San Emmanuel James and Sinaye Ngcapu.

## Abstract

Severe acute respiratory syndrome coronavirus 2 (SARS-CoV-2) causes acute, highly transmissible respiratory infection in both humans and wide range of animal species. Its rapid spread globally and devasting effects have resulted into a major public health emergency prompting the need for methodological interventions to understand and control its spread. In particular, The ability to effectively retrace its transmission pathways in outbreaks remains a major challenge. This is further exacerbated by our limited understanding of its underlying evolutionary mechanism. Using NGS whole-genome data, we determined whether inter- and intra-host diversity coupled with bottleneck analysis can retrace the pathway of viral transmission in two epidemiologically well characterised nosocomial outbreaks in healthcare settings supported by phylogenetic analysis. Additionally, we assessed the mutational landscape, selection pressure and diversity of the identified variants. Our findings showed evidence of intrahost variant transmission and evolution of SARS-CoV-2 after infection These observations were consistent with the results from the bottleneck analysis suggesting that certain intrahost variants in this study could have been transmitted to recipients. In both outbreaks, we observed iSNVs and SNVs shared by putative source-recipients pairs. Majority of the observed iSNVs were positioned in the S and ORF1ab region. AG, CT and TC nucleotide changes were enriched across SARS-COV-2 genome. Moreover, SARS-COV-2 genome had limited diversity in some loci while being highly conserved in others. Overall, Our findings show that the synergistic effect of combining withinhost diversity and bottleneck estimations greatly enhances resolution of transmission events in Sars-Cov-2 outbreaks. They also provide insight into the genome diversity suggesting purifying selection may be involved in the transmission. Together these results will help in developing strategies to elucidate transmission events and curtail the spread of Sars-Cov-2
