## Supplementary material for "High Resolution analysis of Transmission Dynamics of Sars-Cov-2 in Two Major Hospital Outbreaks in South Africa Leveraging Intrahost Diversity": Table 1

### Sheet: Table1 - ORF Summary
	Table 1. Summary of iSNVs present at >5% frequency in 109 SARS-CoV-2 genomes
	GENE	Length	HIGH (nonsense)	MODERATE (non-synonymous)	LOW (synonymous)	Total, N (v/kbgl)
	ORF1ab	21393	63	1610	623	2302 (107.61)
	S	3822	39	378	177	594 (155.42)
	ORF3a	828	3	88	47	138 (166.67)
	E	228	2	17	8	27 (118.42)
	M	669	3	54	15	72 (107.62)
	ORF6	186	0	4	15	19 (102.15)
	ORF7a	366	2	14	20	36 (98.36)
	ORF7b	132	1	6	1	8 (60.61)
	ORF8	366	1	17	9	27 (73.77)
	N	1260	5	182	79	266 (211.11)
	ORF10	117	0	6	3	9 (76.92)
	Total, N		119	2376	997
