## Supplementary material for "High Resolution analysis of Transmission Dynamics of Sars-Cov-2 in Two Major Hospital Outbreaks in South Africa Leveraging Intrahost Diversity": Table 4

### Sheet: Table 3 - Between grp prdt div
	Table 4. dN/dS results from between group diversity analysis of CH1 and CH3 outbreaks
	Gene	Group_1	Group_2	dN/dS
	ORF6	CH1_n35	CH3_n74	0
	S	CH1_n35	CH3_n74	3.53015127528829
	ORF7a	CH1_n35	CH3_n74	3.15187348467622
	ORF7b	CH1_n35	CH3_n74	*
	ORF3a	CH1_n35	CH3_n74	2.88868630104057
	ORF9b	CH1_n35	CH3_n74	1.30021692651029
	ORF10	CH1_n35	CH3_n74	*
	N	CH1_n35	CH3_n74	9.12706811377622
	ORF8	CH1_n35	CH3_n74	*
	ORF1ab	CH1_n35	CH3_n74	0.360356190940416
	M	CH1_n35	CH3_n74	0.291407697462651
	E	CH1_n35	CH3_n74	*
	ORF14	CH1_n35	CH3_n74	0.757405808278638
