## Supplementary material for "High Resolution analysis of Transmission Dynamics of Sars-Cov-2 in Two Major Hospital Outbreaks in South Africa Leveraging Intrahost Diversity": Table 3

### Sheet: Table4 - CH1 Shared Variants
	Table 3. Shared iSNVs and bottleneck estimates in CH1 outbreak putative source-recipient pairs
	Source_Recipient Outbreak ID	Shared iSNVs	Shared iSNV Count	BottleNeck Estimate	lowerCI	upperCI
	P7 to P26	C3037T|C14408T|A23403G	3	0	0	0
	P7 to X1	C3037T|C12053G|A12240G|A13003G|A13587T|C14408T|G17252T|A17256G|T17928G|A17929C|C17933G|G18181T|C18904T|T20135A|A20387G|A23403G|T24552C|C25132A|A25136G	19	2	2	2
	P7 to P23	C3037T|A12240G|A13003G|C14408T|T17928G|A17929C|C17933G|G18181T|C18904T|T20135A|A20387G|A23403G	12	2	2	2
	HW4 to P15		0	0	0	0
	HW4 to P11	T11288G|A11556T|A12240G|T12705C|T12706A|A13003G|G14707A|C17933G|T20135A|T22507A|T22514A	11	2	2	2
	P3 to P27		0	1	1	1
	P3 to P20	A11556T|A12240G|T12705C|T12706A|A13003G|A13587T|G14707A|G18181T|A20465G|C29187T|A29188G	11	2	2	3
	P3 to P29	A3709T|T8996C|A12240G|A13003G|G14707A|G18181T|A20465G|T22507A|G22763A	9	2	2	3
	P3 to P5	A11556T|A12240G|G22763A|G23302A|C23306G|C29187T|A29188G	7	2	2	2
	P3 to P7	A12240G|C12701T|A13003G|A13587T|G18181T|G23302A|C23306G	7	2	2	2
	P3 to P10	T11288G|A12240G|A13003G|A20465G	4	0	0	0
