## Supplementary material for "High Resolution analysis of Transmission Dynamics of Sars-Cov-2 in Two Major Hospital Outbreaks in South Africa Leveraging Intrahost Diversity": Table 2

### Sheet: Table2 - Consensus Mutations
	Table 2. Common consensus mutations shared between putative source-recipient pairs in the CH1 outbreak
	Donor	Recipient
	P3 (C241T, C3037T, C14408T, A23403G)	P7 (C241T, C3037T, C14408T, A23403G)
		P5 (C241T, C3037T, C14408T, C16376T, A23403G)
		P20 (C241T, C3037T, C14408T, C16376T, A23403G)
		P27 (C241T, C3037T, C14408T, C16376T, A23403G)
		P29 (C241T, C3037T, C14408T, C16376T, A23403G)
	HW4 (C241T, C3037T, C14408T, A23403G)	P11 (C241T, C3037T, C14408T, A23403G)
		P15 (C241T,C3037T,C14408T,A23403G)
	P7 (C241T,C3037T,C14408T,A23403G)	P23 (C241T,C3037T,C14408T,C16376T,A23403G)
		X1 (C241T,C2997T,C3037T,C14408T,A23403G)
		P26 (C241T,C3037T,C14408T,C16376T,A16561C,A23403G)
	Bold Red represent mutations developed after transmission
