## Supplementary Table 2 for "High Resolution analysis of Transmission Dynamics of Sars-Cov-2 in Two Major Hospital Outbreaks in South Africa Leveraging Intrahost Diversity"

### Sheet: Supplimentary Table2 - Genomes
Supplementary Table 2. Genome Stats of 109 SARS-CoV-2 cases. All genomes had depth of coverage of at least 10 reads at 80% of the loci (column 7) and >90% genome coverage
Sample Name	Outbreak	Genome Coverage	Average Depth	PositionsGT10Reads	PercGenCovGT10	DepthCov10PercGT80	nreads	iSNVs	SNVs	Total Variants
K002187	CH3	99.9	1844.6	29640	99.1205	1	340164	1	11	12
K002188	CH3	97.9	3364.48	27983	93.5792	1	1093880	56	6	62
K002189	CH3	98.9	2460.83	28002	93.6428	1	440858	2	5	7
K002190	CH3	99.8	4752.44	29824	99.7358	1	912860	1	11	12
K002191	CH3	97.4	3289.31	28286	94.5925	1	1186600	24	4	28
K002192	CH3	93	2341.65	25771	86.182	1	527589	40	9	49
K002194	CH3	99.8	2696.91	29462	98.5252	1	480082	2	14	16
K002195	CH3	98.9	2683.73	29105	97.3314	1	459674	3	14	17
K002196	CH3	99.7	3380.17	29722	99.3947	1	650351	4	11	15
K002197	CH3	95.7	2459.31	25291	84.5768	1	673744	25	8	33
K002198	CH3	99	3354.69	29053	97.1575	1	664257	7	8	15
K002199	CH3	99.9	3247.49	29415	98.3681	1	595703	0	8	8
K002200	CH3	93.2	2309.69	25358	84.8009	1	565575	36	7	43
K002202	CH3	99.9	3215.51	29367	98.2075	1	568573	3	8	11
K002203	CH3	99.9	3288.34	29522	98.7259	1	605737	2	9	11
K002204	CH3	99.8	2936.93	29358	98.1774	1	518829	2	11	13
K002205	CH3	98.8	3876.68	28591	95.6125	1	931236	2	13	15
K002206	CH3	99.7	2716.94	29300	97.9835	1	478537	5	12	17
K002208	CH3	90.9	2488.81	25969	86.8441	1	799837	68	8	76
K002209	CH3	99.7	2534.8	29088	97.2745	1	435477	2	14	16
K002210	CH3	98.9	3768.75	29532	98.7593	1	668159	1	11	12
K002211	CH3	97	2811.6	27665	92.5158	1	547149	3	8	11
K002454	CH3	99.9	2697.09	29819	99.7191	1	462428	0	10	10
K002455	CH3	99.8	2692.93	29638	99.1138	1	562848	4	11	15
K002456	CH3	99.4	5040.56	29435	98.4349	1	1071829	2	12	14
K002457	CH3	99.9	3959.44	29819	99.7191	1	718475	1	12	13
K002460	CH3	99.7	1076.48	29441	98.455	1	408304	4	12	16
K002461	CH3	99.7	3623.47	29820	99.7224	1	706885	1	7	8
K002463	CH3	99.8	2900.6	29819	99.7191	1	507785	1	13	14
K002464	CH3	99.7	2959.77	29818	99.7157	1	493832	2	13	15
K002465	CH3	99.8	3581.96	29818	99.7157	1	574921	3	12	15
K002466	CH3	99.8	2616.34	29824	99.7358	1	505270	0	10	10
K002467	CH3	99.7	3816.11	29818	99.7157	1	849596	4	5	9
K002472	CH3	99.8	4020.32	29819	99.7191	1	781437	1	10	11
K002474	CH3	99.8	2118.85	29815	99.7057	1	349824	0	11	11
KPCOVID_0007	CH1	99.9	933.413	27134	90.7401	1	163211	71	5	76
KPCOVID_0011	CH1	100	1874.7	28566	95.5289	1	345841	63	6	69
KPCOVID_0016	CH1	99.8	2866.32	27982	93.5759	1	715270	50	7	57
KPCOVID_0017	CH1	99.9	3188.01	29571	98.8897	1	700089	48	3	51
KPCOVID_0021	CH1	99.1	1222.09	24356	81.45	1	314319	99	19	118
KPCOVID_0026	CH1	99.8	1230.36	28088	93.9304	1	232319	48	10	58
KPCOVID_0033	CH1	98.7	875.913	24772	82.8412	1	164468	43	10	53
KPCOVID_0035	CH1	99.7	1084.67	25152	84.112	1	204647	40	13	53
KPCOVID_0041	CH1	99.9	1385.82	29361	98.1875	1	257256	48	5	53
KPCOVID_0055	CH1	99.9	1108.16	29586	98.9399	1	204147	38	3	41
KPCOVID_0056	CH1	99.9	862.494	29516	98.7058	1	163959	42	6	48
KPCOVID_0057	CH1	99.7	1721.9	24945	83.4197	1	393261	61	9	70
KPCOVID_0065	CH1	99.7	1032.31	26600	88.9543	1	184426	63	6	69
KPCOVID_0066	CH1	99.9	1476.01	29416	98.3714	1	260819	52	8	60
KPCOVID_0067	CH1	99.9	1316.51	28938	96.7729	1	237162	40	8	48
KPCOVID_0097	CH1	99.8	356.871	27283	91.2383	1	64837	67	9	76
KPCOVID_0111	CH1	99.3	1741.93	28922	96.7194	1	296830	78	8	86
KPCOVID_0112	CH1	99.8	1541.36	29761	99.5251	1	243806	1	4	5
KPCOVID_0113	CH1	99.8	990.026	29812	99.6957	1	158806	2	5	7
KPCOVID_0115	CH1	99.7	1025.39	28885	96.5957	1	171807	3	4	7
KPCOVID_0116	CH1	99.9	1370.57	29674	99.2342	1	216162	0	4	4
KPCOVID_0118	CH1	99.7	1223.06	28908	96.6726	1	229243	10	4	14
KPCOVID_0119	CH1	99.7	1631.76	29756	99.5084	1	283620	4	3	7
KPCOVID_0120	CH1	99.7	1592.75	29536	98.7727	1	279451	6	6	12
KPCOVID_0121	CH1	99.8	1120.17	29574	98.8998	1	181440	0	4	4
KPCOVID_0122	CH1	99.8	1822.76	29578	98.9132	1	314433	0	4	4
KPCOVID_0157	CH3	99.8	1109.09	29812	99.6957	1	172338	1	10	11
KPCOVID_0158	CH3	99.9	1810.55	29815	99.7057	1	285680	0	7	7
KPCOVID_0159	CH3	99.8	1629.28	29475	98.5687	1	253571	8	5	13
KPCOVID_0160	CH3	98.7	1232.03	29313	98.027	1	195253	28	3	31
KPCOVID_0161	CH3	99.8	1657.24	29813	99.699	1	252267	4	6	10
KPCOVID_0162	CH3	99.8	1633.09	29812	99.6957	1	267277	0	6	6
KPCOVID_0163	CH3	99.8	918.369	29515	98.7025	1	144020	2	6	8
KPCOVID_0164	CH3	99.7	826.028	29615	99.0369	1	127742	9	6	15
KPCOVID_0165	CH3	99.1	715.787	29372	98.2243	1	117213	7	8	15
KPCOVID_0167	CH3	99.8	734.367	29814	99.7024	1	161237	1	6	7
KPCOVID_0168	CH3	99.9	982.812	29815	99.7057	1	194515	0	6	6
KPCOVID_0171	CH3	99.8	919.526	29814	99.7024	1	220458	4	6	10
KPCOVID_0172	CH3	99.7	715.486	29698	99.3145	1	149089	2	6	8
KPCOVID_0173	CH3	99.7	1147.15	29496	98.6389	1	180405	2	6	8
KPCOVID_0174	CH3	99.9	719.337	29802	99.6622	1	118127	2	6	8
KPCOVID_0293	CH3	95.7	3013.69	27010	90.3254	1	625745	10	12	22
KPCOVID_0299	CH3	97.9	2705.63	26802	89.6298	1	560040	55	6	61
KPCOVID_0300	CH3	99.1	3236.09	28896	96.6324	1	547974	2	7	9
KPCOVID_0040	CH1	99.9	4685.13	29330	98.0838	1	2529805	57	7	64
KPCOVID_0191	CH3	96.2	2067.57	29490	98.6189	1	497858	87	9	96
KPCOVID_0192	CH3	99.5	2421.53	29639	99.1171	1	538587	43	6	49
KPCOVID_0193	CH3	96.1	1058.92	27201	90.9641	1	249753	1	5	6
KPCOVID_0194	CH3	92.8	807.38	26358	88.145	1	161315	12	4	16
KPCOVID_0195	CH3	90.4	969.827	27088	90.5862	1	199123	41	5	46
KPCOVID_0196	CH3	99.9	1452.61	29105	97.3314	1	446351	98	12	110
KPCOVID_0260	CH3	98.3	1940.15	27408	91.6564	1	501543	73	23	96
KPCOVID_0261	CH3	98.4	4158.3	28005	93.6528	1	3552016	68	30	98
KPCOVID_0458	CH3	99.3	2510.43	29187	97.6056	1	424467	2	11	13
KPCOVID_0460	CH3	99.6	1900.64	29259	97.8464	1	400707	4	6	10
KPCOVID_0462	CH3	93.1	158.705	27707	92.6563	1	33949	1	6	7
KPCOVID_0550	CH3	99.8	1624.75	29815	99.7057	1	301138	0	13	13
KPCOVID_0555	CH3	99.7	1837.98	29815	99.7057	1	332919	0	10	10
KPCOVID_0556	CH3	99.8	1781.36	29420	98.3848	1	302453	8	13	21
KPCOVID_0558	CH3	98.3	1805.86	27447	91.7868	1	393100	12	9	21
KPCOVID_0561	CH3	99.7	2517.99	29421	98.3881	1	471496	8	10	18
KPCOVID_0563	CH3	99.8	1630.8	29672	99.2275	1	285903	0	13	13
KPCOVID_0564	CH3	99.7	2645.54	29742	99.4616	1	584677	46	6	52
KPCOVID_0567	CH3	99.1	849.699	29382	98.2577	1	184851	6	11	17
KPCOVID_0568	CH3	99.7	1885.31	29728	99.4148	1	344048	1	8	9
KPCOVID_0569	CH3	99.1	1425.26	29411	98.3547	1	349375	8	12	20
KPCOVID_0074	CH1	97.6	1513.51	23910	79.9585	1	319270	45	17	62
KPCOVID_0075	CH1	99.8	1735.16	28579	95.5724	1	340314	56	7	63
KPCOVID_0080	CH1	99.9	1312.14	27991	93.606	1	254432	85	10	95
KPCOVID_0081	CH1	99.8	1538.29	27212	91.0009	1	307308	69	12	81
KPCOVID_0084	CH1	99.8	801.182	26423	88.3624	1	152099	84	6	90
KPCOVID_0088	CH1	99.9	954.904	28534	95.4219	1	164569	65	6	71
KPCOVID_0089	CH1	97.8	997.824	23910	79.9585	1	188237	63	7	70
KPCOVID_0091	CH1	99.8	1278.69	28159	94.1678	1	245997	83	7	90
