## Supplementary Table 1 for "High Resolution analysis of Transmission Dynamics of Sars-Cov-2 in Two Major Hospital Outbreaks in South Africa Leveraging Intrahost Diversity"

### Sheet: Supplimentary Table1 - Metadata
Supplementary Table 1. Clinical characteristics of all samples
Name	Strain	Virus	Gisaid Accession	GISAID_clade	Pangolin Lineage	Geographical Location	District	Age	Sex	Outbreak	Outbreak ID
KPCOVID_0007	SouthAfrica/KRISP-0007/KZN-ETH/CH1-HW5/781021/2020	ncov	EPI_ISL_421574	G	B.1.106	KwaZulu-Natal	ETH	44	Female	CH1	HW5_SW4
KPCOVID_0011	SouthAfrica/KRISP-0011/KZN-ETH/CH1-HW11/781064/2020	ncov	EPI_ISL_421575	G	B.1.106	KwaZulu-Natal	ETH	40	Female	CH1	HW11_MW1
KPCOVID_0016	SouthAfrica/KRISP-0016/KZN-ETH/CH1-P5/H779958/2020	ncov	EPI_ISL_467432	G	B.1.106	KwaZulu-Natal	ETH	57	Female	CH1	P5
KPCOVID_0017	SouthAfrica/KRISP-0017/KZN-ETH/CH1-P7/H781551/2020	ncov	EPI_ISL_467433	G	B.1	KwaZulu-Natal	ETH	86	Male	CH1	P7
KPCOVID_0021	SouthAfrica/KRISP-0021/KZN-ETH/CH1-X1/1583/2020	ncov	EPI_ISL_467435	G	B.1	KwaZulu-Natal	ETH	60	Male	CH1	X1
KPCOVID_0026	SouthAfrica/KRISP-0026/KZN-ETH/CH1-HW13/CA03191173/2020	ncov	EPI_ISL_467437	G	B.1.106	KwaZulu-Natal	ETH	43	Female	CH1	HW13_MICU
KPCOVID_0033	SouthAfrica/KRISP-0033/KZN-ETH/CH1-HW32/CA03192023/2020	ncov	EPI_ISL_467440	G	B.1.106	KwaZulu-Natal	ETH	38	Female	CH1	HW32_MICU
KPCOVID_0035	SouthAfrica/KRISP-0035/KZN-ETH/CH1-R1/AA05214061/2020	ncov	EPI_ISL_467441	G	B.1	KwaZulu-Natal	ETH	77	Female	CH1	1
KPCOVID_0040	SouthAfrica/KRISP-0040/KZN-ETH/CH1-P10/AA05214058/2020	ncov	EPI_ISL_467442	G	B.1	KwaZulu-Natal	ETH	85	Female	CH1	P10
KPCOVID_0041	SouthAfrica/KRISP-0041/KZN-ETH/CH1-R1/AA05212656/2020	ncov	EPI_ISL_467443	G	B.1	KwaZulu-Natal	ETH	77	Female	CH1	1
KPCOVID_0055	SouthAfrica/KRISP-0055/KZN-ETH/CH1-P3/778495/2020	ncov	EPI_ISL_467444	G	B.1	KwaZulu-Natal	ETH	82	Female	CH1	P3
KPCOVID_0056	SouthAfrica/KRISP-0056/KZN-ETH/CH1-P14/782027/2020	ncov	EPI_ISL_467445	G	B.1	KwaZulu-Natal	ETH	91	Male	CH1	P14
KPCOVID_0057	SouthAfrica/KRISP-0057/KZN-ETH/CH1-HW4/780343/2020	ncov	EPI_ISL_467446	G	B.1	KwaZulu-Natal	ETH	35	Female	CH1	HW4
KPCOVID_0065	SouthAfrica/KRISP-0065/KZN-ETH/CH1-HW49/17248785/2020	ncov	EPI_ISL_467449	G	B.1.106	KwaZulu-Natal	ETH	32	Female	CH1	HW49_SW3
KPCOVID_0066	SouthAfrica/KRISP-0066/KZN-ETH/CH1-P13/17249951/2020	ncov	EPI_ISL_467450	G	B.1.106	KwaZulu-Natal	ETH	80	Male	CH1	P13
KPCOVID_0067	SouthAfrica/KRISP-0067/KZN-ETH/CH1-P11/18821327/2020	ncov	EPI_ISL_467451	G	B.1	KwaZulu-Natal	ETH	70	Male	CH1	P11
KPCOVID_0074	SouthAfrica/KRISP-0074/KZN-ETH/CH1-HW46/17248777/2020	ncov	EPI_ISL_467452	G	B.1.106	KwaZulu-Natal	ETH	33	Female	CH1	HW46_CT
KPCOVID_0075	SouthAfrica/KRISP-0075/KZN-ETH/CH1-HW53/17248910/2020	ncov	EPI_ISL_467453	G	B.1.106	KwaZulu-Natal	ETH	40	Female	CH1	HW53_Renal
KPCOVID_0080	SouthAfrica/KRISP-0080/KZN-ETH/CH1-ND/17249451/2020	ncov	EPI_ISL_467454	G	B.1.106	KwaZulu-Natal	ETH			CH1	ND
KPCOVID_0081	SouthAfrica/KRISP-0081/KZN-ETH/CH1-P29/17249295/2020	ncov	EPI_ISL_467455	G	B.1.106	KwaZulu-Natal	ETH	72	Female	CH1	P29
KPCOVID_0084	SouthAfrica/KRISP-0084/KZN-ETH/CH1-P20/17249771/2020	ncov	EPI_ISL_467456	G	B.1.106	KwaZulu-Natal	ETH	55	Male	CH1	P20
KPCOVID_0088	SouthAfrica/KRISP-0088/KZN-ETH/CH1-P22/17249261/2020	ncov	EPI_ISL_467457	G	B.1.106	KwaZulu-Natal	ETH	75	Female	CH1	P22
KPCOVID_0089	SouthAfrica/KRISP-0089/KZN-ETH/CH1-P23/17249263/2020	ncov	EPI_ISL_467458	G	B.1.106	KwaZulu-Natal	ETH	64	Female	CH1	P23
KPCOVID_0091	SouthAfrica/KRISP-0091/KZN-ETH/CH1-P21/17249251/2020	ncov	EPI_ISL_467460	G	B.1.106	KwaZulu-Natal	ETH	87	Female	CH1	P21
KPCOVID_0097	SouthAfrica/KRISP-0097/KZN-ETH/CH1-ND/AMPATH93/2020	ncov	EPI_ISL_467462	G	B.1.106	KwaZulu-Natal	ETH			CH1	ND
KPCOVID_0111	SouthAfrica/KRISP-0111/KZN-ETH/CH1-HW23/16818558/2020	ncov	EPI_ISL_467465	G	B.1.106	KwaZulu-Natal	ETH	29	Female	CH1	HW23_MICU
KPCOVID_0112	SouthAfrica/KRISP-0112/KZN-ETH/CH1-P27/17249269/2020	ncov	EPI_ISL_467466	G	B.1.106	KwaZulu-Natal	ETH	75	Female	CH1	P27
KPCOVID_0113	SouthAfrica/KRISP-0113/KZN-ETH/CH1-P26/16818567/2020	ncov	EPI_ISL_467467	G	B.1.106	KwaZulu-Natal	ETH	90	Female	CH1	P26
KPCOVID_0115	SouthAfrica/KRISP-0115/KZN-ETH/CH1-P15/16818548/2020	ncov	EPI_ISL_467468	G	B.1	KwaZulu-Natal	ETH	64	Male	CH1	P15
KPCOVID_0116	SouthAfrica/KRISP-0116/KZN-ETH/CH1-HW35/17247155/2020	ncov	EPI_ISL_467469	G	B.1.106	KwaZulu-Natal	ETH	49	Female	CH1	HW35
KPCOVID_0118	SouthAfrica/KRISP-0118/KZN-ETH/CH1-ND/17248900/2020	ncov	EPI_ISL_467470	G	B.1.106	KwaZulu-Natal	ETH			CH1	ND
KPCOVID_0119	SouthAfrica/KRISP-0119/KZN-ETH/CH1-ND/17248861/2020	ncov	EPI_ISL_467471	G	B.1	KwaZulu-Natal	ETH			CH1	ND
KPCOVID_0120	SouthAfrica/KRISP-0120/KZN-ETH/CH1-ND/17248881/2020	ncov	EPI_ISL_467472	G	B.1.106	KwaZulu-Natal	ETH			CH1	ND
KPCOVID_0121	SouthAfrica/KRISP-0121/KZN-ETH/CH1-ND/17249557/2020	ncov	EPI_ISL_467473	G	B.1.106	KwaZulu-Natal	ETH			CH1	ND
KPCOVID_0122	SouthAfrica/KRISP-0122/KZN-ETH/CH1-ND/16818871/2020	ncov	EPI_ISL_467474	G	B.1.106	KwaZulu-Natal	ETH			CH1	ND
KPCOVID_0157	SouthAfrica/KRISP-0157/KZN-ETH/CH3-HW1/AG01996161/2020	ncov	EPI_ISL_467507	GR	B.1.1	KwaZulu-Natal	ETH	52	Female	CH3	HW1
KPCOVID_0158	SouthAfrica/KRISP-0158/KZN-ETH/CH3-HW2/AG01998087/2020	ncov	EPI_ISL_467508	G	B.1.106	KwaZulu-Natal	ETH	44	Female	CH3	HW2
KPCOVID_0159	SouthAfrica/KRISP-0159/KZN-ETH/CH3-HW8/AG01999757/2020	ncov	EPI_ISL_467509	G	B.1	KwaZulu-Natal	ETH	59	Female	CH3	HW8
KPCOVID_0160	SouthAfrica/KRISP-0160/KZN-ETH/CH3-HW9/AG01999769/2020	ncov	EPI_ISL_467510	G	B.1	KwaZulu-Natal	ETH	52	Female	CH3	HW9
KPCOVID_0161	SouthAfrica/KRISP-0161/KZN-ETH/CH3-HW10/AG01999850/2020	ncov	EPI_ISL_467511	G	B.1.106	KwaZulu-Natal	ETH	38	Female	CH3	HW10
KPCOVID_0162	SouthAfrica/KRISP-0162/KZN-ETH/CH3-HW12/AG01999812/2020	ncov	EPI_ISL_467512	G	B.1.106	KwaZulu-Natal	ETH	41	Female	CH3	HW12
KPCOVID_0163	SouthAfrica/KRISP-0163/KZN-ETH/CH3-HW11/AG01999749/2020	ncov	EPI_ISL_467513	G	B.1.106	KwaZulu-Natal	ETH	46	Female	CH3	HW11
KPCOVID_0164	SouthAfrica/KRISP-0164/KZN-ETH/CH3-HW7/AG01999691/2020	ncov	EPI_ISL_467514	G	B.1.106	KwaZulu-Natal	ETH	60	Female	CH3	HW7
KPCOVID_0165	SouthAfrica/KRISP-0165/KZN-ETH/CH3-HW4/AG01998908/2020	ncov	EPI_ISL_467515	GR	B.1.1	KwaZulu-Natal	ETH	48	Female	CH3	HW4
KPCOVID_0167	SouthAfrica/KRISP-0167/KZN-ETH/CH3-HW17/AG02000648/2020	ncov	EPI_ISL_467517	G	B.1.106	KwaZulu-Natal	ETH	51	Female	CH3	HW17
KPCOVID_0168	SouthAfrica/KRISP-0168/KZN-ETH/CH3-HW14/AG02000400/2020	ncov	EPI_ISL_467518	G	B.1.106	KwaZulu-Natal	ETH	63	Female	CH3	HW14
KPCOVID_0171	SouthAfrica/KRISP-0171/KZN-ETH/CH3-HW16/AG02000454/2020	ncov	EPI_ISL_467521	G	B.1.106	KwaZulu-Natal	ETH	35	Male	CH3	HW16
KPCOVID_0172	SouthAfrica/KRISP-0172/KZN-ETH/CH3-HW13/AG02000338/2020	ncov	EPI_ISL_467522	G	B.1.106	KwaZulu-Natal	ETH	29	Female	CH3	HW13
KPCOVID_0173	SouthAfrica/KRISP-0173/KZN-ETH/CH3-HW15/AG02000408/2020	ncov	EPI_ISL_467523	G	B.1.106	KwaZulu-Natal	ETH	56	Female	CH3	HW15
KPCOVID_0174	SouthAfrica/KRISP-0174/KZN-ETH/CH3-X3/AG02001743/2020	ncov	EPI_ISL_467524	G	B.1.106	KwaZulu-Natal	ETH	61	Male	CH3	X3
KPCOVID_0191	SouthAfrica/KRISP-0191/KZN-ETH/CH3-HW19/AG02001663/2020	ncov	EPI_ISL_482710	G	B.1.106	KwaZulu-Natal	ETH		Female	CH3	HW19
KPCOVID_0192	SouthAfrica/KRISP-0192/KZN-ETH/CH3-HW20/AG02001978/2020	ncov	EPI_ISL_482711	G	B.1.106	KwaZulu-Natal	ETH		Female	CH3	HW20
KPCOVID_0193	SouthAfrica/KRISP-0193/KZN-ETH/CH3-HW21/AG02001347/2020	ncov	EPI_ISL_482848	G	B.1.106	KwaZulu-Natal	ETH	56	Female	CH3	HW21
KPCOVID_0194	SouthAfrica/KRISP-0194/KZN-ETH/CH3-HW23/AG02002766/2020	ncov	EPI_ISL_482849	G	B.1.106	KwaZulu-Natal	ETH	40	Female	CH3	HW23
KPCOVID_0195	SouthAfrica/KRISP-0195/KZN-ETH/CH3-HW24/AG02002922/2020	ncov	EPI_ISL_482850	G	B.1	KwaZulu-Natal	ETH	27	Female	CH3	HW24
KPCOVID_0196	SouthAfrica/KRISP-0196/KZN-ETH/CH3-HW25/AG02003176/2020	ncov	EPI_ISL_482712	G	B.1.106	KwaZulu-Natal	ETH		Female	CH3	HW25
KPCOVID_0260	SouthAfrica/KRISP-0260/KZN-ETH/CH3-P1/AG02006966/2020	ncov	EPI_ISL_482730	G	B.1	KwaZulu-Natal	ETH	19	Female	CH3	P1
KPCOVID_0261	SouthAfrica/KRISP-0261/KZN-ETH/CH3-HW28/AG02006898/2020	ncov	EPI_ISL_482731	G	B.1	KwaZulu-Natal	ETH	60	Male	CH3	HW28
KPCOVID_0293	SouthAfrica/KRISP-0293/KZN-ETH/CH3-HW29/AG02012053/2020	ncov	EPI_ISL_487282	G	B.1	KwaZulu-Natal	ETH	31	Male	CH3	HW29
KPCOVID_0299	SouthAfrica/KRISP-0299/KZN-ETH/CH3-P2/AG02012242/2020	ncov	EPI_ISL_487287	G	B.1	KwaZulu-Natal	ETH	13	Male	CH3	P2
KPCOVID_0300	SouthAfrica/KRISP-0300/KZN-ETH/CH3-HW221/AG02012231/2020	ncov	EPI_ISL_487288	G	B.1	KwaZulu-Natal	ETH	43	Female	CH3	HW221
KPCOVID_0458	SouthAfrica/KRISP-0458/KZN-ETH/CH3-P5/AG02015992/2020	ncov	EPI_ISL_495549	GR	B.1.1	KwaZulu-Natal	ETH	32	Female	CH3	P5
KPCOVID_0460	SouthAfrica/KRISP-0460/KZN-ETH/CH3-P4/AG02015972/2020	ncov	EPI_ISL_495550	G	B.1.106	KwaZulu-Natal	ETH	43	Female	CH3	P4
KPCOVID_0462	SouthAfrica/KRISP-0462/KZN-ETH/CH3-P8/AG02016007/2020	ncov	EPI_ISL_495552	G	B.1.5	KwaZulu-Natal	ETH	73	Male	CH3	P8
KPCOVID_0550	SouthAfrica/KRISP-0550/KZN-ETH/CH3-P14/AG02022039/2020	ncov	EPI_ISL_498089	GR	B.1.1	KwaZulu-Natal	ETH	20	Female	CH3	P14
KPCOVID_0555	SouthAfrica/KRISP-0555/KZN-ETH/CH3-HW111/AG02021998/2020	ncov	EPI_ISL_498094	G	B.1	KwaZulu-Natal	ETH	43	Female	CH3	HW111
KPCOVID_0556	SouthAfrica/KRISP-0556/KZN-ETH/CH3-HW116/AG02021991/2020	ncov	EPI_ISL_498095	GR	B.1.1	KwaZulu-Natal	ETH	62	Female	CH3	HW116
KPCOVID_0558	SouthAfrica/KRISP-0558/KZN-ETH/CH3-HW112/AG02021979/2020	ncov	EPI_ISL_498097	GR	B.1.1	KwaZulu-Natal	ETH	40	Female	CH3	HW112
KPCOVID_0561	SouthAfrica/KRISP-0561/KZN-ETH/CH3-P11/AG02022004/2020	ncov	EPI_ISL_498100	GR	B.1.1	KwaZulu-Natal	ETH	54	Male	CH3	P11
KPCOVID_0563	SouthAfrica/KRISP-0563/KZN-ETH/CH3-P16/AG02022166/2020	ncov	EPI_ISL_498102	GR	B.1.1	KwaZulu-Natal	ETH	24	Female	CH3	P16
KPCOVID_0564	SouthAfrica/KRISP-0564/KZN-ETH/CH3-P10/AG02021980/2020	ncov	EPI_ISL_498103	GR	B.1.1	KwaZulu-Natal	ETH	46	Male	CH3	P10
KPCOVID_0567	SouthAfrica/KRISP-0567/KZN-ETH/CH3-P17/AG02022168/2020	ncov	EPI_ISL_498105	GR	B.1.1	KwaZulu-Natal	ETH	60	Female	CH3	P17
KPCOVID_0568	SouthAfrica/KRISP-0568/KZN-ETH/CH3-P13/AG02022018/2020	ncov	EPI_ISL_498106	GR	B.1.1	KwaZulu-Natal	ETH	24	Female	CH3	P13
KPCOVID_0569	SouthAfrica/KRISP-0569/KZN-ETH/CH3-P15/AG02022063/2020	ncov	EPI_ISL_498107	GR	B.1.1	KwaZulu-Natal	ETH	58	Male	CH3	P15
K002187	SouthAfrica/KRISP-K002187/KZN-ETH/CH3-HW71/AG02018830/2020	ncov	EPI_ISL_515586	GR	B.1.1	KwaZulu-Natal	ETH	56	Female	CH3	HW71
K002188	SouthAfrica/KRISP-K002188/KZN-ETH/CH3-HW70/AG02018831/2020	ncov	EPI_ISL_515587	G	B.1	KwaZulu-Natal	ETH	34	Female	CH3	HW70
K002189	SouthAfrica/KRISP-K002189/KZN-ETH/CH3-HW69/AG02018820/2020	ncov	EPI_ISL_515588	G	B.1	KwaZulu-Natal	ETH	60	Female	CH3	HW69
K002190	SouthAfrica/KRISP-K002190/KZN-ETH/CH3-HW110/AG02021300/2020	ncov	EPI_ISL_515589	GR	B.1.1	KwaZulu-Natal	ETH	37	Female	CH3	HW110
K002191	SouthAfrica/KRISP-K002191/KZN-ETH/CH3-HW62/AG02017567/2020	ncov	EPI_ISL_515590	G	B.1	KwaZulu-Natal	ETH	52	Male	CH3	HW62
K002192	SouthAfrica/KRISP-K002192/KZN-ETH/CH3-HW63/AG02017796/2020	ncov	EPI_ISL_515591	G	B.1	KwaZulu-Natal	ETH	47	Male	CH3	HW63
K002194	SouthAfrica/KRISP-K002194/KZN-ETH/CH3-HW119/AG02022609/2020	ncov	EPI_ISL_515592	GR	B.1.1	KwaZulu-Natal	ETH	33	Male	CH3	HW119
K002195	SouthAfrica/KRISP-K002195/KZN-ETH/CH3-HW80/AG02020050/2020	ncov	EPI_ISL_515593	GR	B.1.1.1	KwaZulu-Natal	ETH	38	Female	CH3	HW80
K002196	SouthAfrica/KRISP-K002196/KZN-ETH/CH3-HW56/AG02017240/2020	ncov	EPI_ISL_515594	GR	B.1.1	KwaZulu-Natal	ETH	29	Male	CH3	HW56
K002197	SouthAfrica/KRISP-K002197/KZN-ETH/CH3-HW96/AG02021236/2020	ncov	EPI_ISL_515595	GR	B.1.1	KwaZulu-Natal	ETH	42	Female	CH3	HW96
K002198	SouthAfrica/KRISP-K002198/KZN-ETH/CH3-HW123/AG02023345/2020	ncov	EPI_ISL_515596	G	B.1	KwaZulu-Natal	ETH	50	Female	CH3	HW123
K002199	SouthAfrica/KRISP-K002199/KZN-ETH/CH3-HW102/AG02021332/2020	ncov	EPI_ISL_515597	G	B.1	KwaZulu-Natal	ETH	35	Female	CH3	HW102
K002200	SouthAfrica/KRISP-K002200/KZN-ETH/CH3-HW43/AG02015196/2020	ncov	EPI_ISL_515598	G	B.1	KwaZulu-Natal	ETH	45	Female	CH3	HW43
K002202	SouthAfrica/KRISP-K002202/KZN-ETH/CH3-HW120/AG02022452/2020	ncov	EPI_ISL_515600	G	B.1	KwaZulu-Natal	ETH	35	Female	CH3	HW120
K002203	SouthAfrica/KRISP-K002203/KZN-ETH/CH3-HW75/AG02019494/2020	ncov	EPI_ISL_515601	G	B.1	KwaZulu-Natal	ETH	40	Female	CH3	HW75
K002204	SouthAfrica/KRISP-K002204/KZN-ETH/CH3-HW133/AG02023476/2020	ncov	EPI_ISL_515602	GR	B.1.1	KwaZulu-Natal	ETH	32	Female	CH3	HW133
K002205	SouthAfrica/KRISP-K002205/KZN-ETH/CH3-HW118/AG02022446/2020	ncov	EPI_ISL_515603	G	B.1.106	KwaZulu-Natal	ETH	44	Female	CH3	HW118
K002206	SouthAfrica/KRISP-K002206/KZN-ETH/CH3-HW131/AG02023091/2020	ncov	EPI_ISL_515604	GR	B.1.1	KwaZulu-Natal	ETH	47	Female	CH3	HW131
K002208	SouthAfrica/KRISP-K002208/KZN-ETH/CH3-HW151/AG02026598/2020	ncov	EPI_ISL_515605	G	B.1.5	KwaZulu-Natal	ETH	51	Female	CH3	HW151
K002209	SouthAfrica/KRISP-K002209/KZN-ETH/CH3-HW148/AG02026597/2020	ncov	EPI_ISL_515606	G	B.1	KwaZulu-Natal	ETH	60	Male	CH3	HW148
K002210	SouthAfrica/KRISP-K002210/KZN-ETH/CH3-HW150/AG02026589/2020	ncov	EPI_ISL_515607	GR	B.1.1	KwaZulu-Natal	ETH	36	Male	CH3	HW150
K002211	SouthAfrica/KRISP-K002211/KZN-ETH/CH3-HW149/AG02026586/2020	ncov	EPI_ISL_515608	G	B.1	KwaZulu-Natal	ETH	44	Female	CH3	HW149
K002454	SouthAfrica/KRISP-K002454/KZN-ETH/CH3-HW94/AG02021145/2020	ncov	EPI_ISL_900007	G	B.1.112	KwaZulu-Natal	ETH	47	Female	CH3	HW94
K002455	SouthAfrica/KRISP-K002455/KZN-ETH/CH3-HW98/AG02021140/2020	ncov	EPI_ISL_900008	G	B.1.113	KwaZulu-Natal	ETH	55	Female	CH3	HW98
K002456	SouthAfrica/KRISP-K002456/KZN-ETH/CH3-HW73/AG02019882/2020	ncov	EPI_ISL_900009	G	B.1.114	KwaZulu-Natal	ETH	52	Female	CH3	HW73
K002457	SouthAfrica/KRISP-K002457/KZN-ETH/CH3-HW68/AG02018355/2020	ncov	EPI_ISL_900010	G	B.1.115	KwaZulu-Natal	ETH	54	Female	CH3	HW78
K002460	SouthAfrica/KRISP-K002460/KZN-ETH/CH3-HW60/AG02017590/2020	ncov	EPI_ISL_900011	G	B.1.116	KwaZulu-Natal	ETH	38	Female	CH3	HW60
K002461	SouthAfrica/KRISP-K002461/KZN-ETH/CH3-HW59/AG02017583/2020	ncov	EPI_ISL_900012	G	B.1.117	KwaZulu-Natal	ETH	32	Female	CH3	HW59
K002463	SouthAfrica/KRISP-K002463/KZN-ETH/CH3-HW114/AG02021948/2020	ncov	EPI_ISL_900013	G	B.1.118	KwaZulu-Natal	ETH	60	Female	CH3	HW114
K002464	SouthAfrica/KRISP-K002464/KZN-ETH/CH3-HW105/AG02021587/2020	ncov	EPI_ISL_900014	G	B.1.119	KwaZulu-Natal	ETH	51	Male	CH3	HW105
K002465	SouthAfrica/KRISP-K002465/KZN-ETH/CH3-HW224/AG02012469/2020	ncov	EPI_ISL_900015	G	B.1.120	KwaZulu-Natal	ETH	32	Male	CH3	HW224
K002466	SouthAfrica/KRISP-K002466/KZN-ETH/CH3-HW222/AG02010842/2020	ncov	EPI_ISL_900016	G	B.1.121	KwaZulu-Natal	ETH	42	Female	CH3	HW222
K002467	SouthAfrica/KRISP-K002467/KZN-ETH/CH3-HW44/AG02015185/2020	ncov	EPI_ISL_900017	G	B.1.122	KwaZulu-Natal	ETH	31	Female	CH3	HW44
K002472	SouthAfrica/KRISP-K002472/KZN-ETH/CH3-HW104/AG02021715/2020	ncov	EPI_ISL_900018	G	B.1.123	KwaZulu-Natal	ETH	63	Female	CH3	HW104
K002474	SouthAfrica/KRISP-K002474/KZN-ETH/CH3-HW32/AG02013914/2020	ncov	EPI_ISL_900019	G	B.1.124	KwaZulu-Natal	ETH	46	Female	CH3	HW32
